# Integrative Systems Immunology Analysis Reveals Elevated Anti-AGTR1 Levels with Accumulating COVID-19 Symptoms

**DOI:** 10.1101/2024.04.05.24305287

**Authors:** Dennyson Leandro M Fonseca, Maj Jäpel, Igor Salerno Filgueiras, Gabriela Crispim Baiochi, Yuri Ostrinski, Gilad Halpert, Yael Bublil Lavi, Elroy Vojdani, Juan Carlo Santos e Silva, Júlia Nakanishi Usuda, Paula P. Freire, Adriel Leal Nóbile, Anny Silva Adri, Pedro Barcelos Marçal, Yohan Lucas Gonçalves Corrêa, Fernando Yuri Nery do Vale, Letícia Oliveira Lopes, Solveig Lea Schmidt, Xiaoqing Wang, Carl Vahldieck, Benedikt Fels, Lena F. Schimke, Mario Hiroyuki Hirata, Gustavo Cabral- Miranda, Taj Ali AKhan, Rusan Catar, Guido Moll, Thayna Silva-Sousa, Yen-Rei A Yu, Rodrigo JS Dalmolin, Howard Amital, Aristo Vojdani, Helder Nakaya, Hans D. Ochs, Jonathan I. Silverberg, Jason Zimmerman, Israel Zyskind, Avi Z Rosenberg, Kai Schulze-Forster, Harald Heidecke, Alexander Hackel, Kristina Kusche-Vihrog, Yehuda Shoenfeld, Gabriela Riemekasten, Reza Akbarzadeh, Alexandre H.C Marques, Otavio Cabral-Marques

## Abstract

The coronavirus disease 2019 (COVID-19) displays a broad spectrum of symptoms, with the underlying reasons for this variability still not fully elucidated. Our study investigates the potential association between specific autoantibodies (AABs), notably those that targeting G protein-coupled receptors (GPCRs) and renin-angiotensin system (RAS) related molecules, and the diverse clinical manifestations of COVID-19, commonly observed in patients with autoimmune conditions, including rheumatic diseases, such as systemic sclerosis. In a cross-sectional analysis, we explored the relationship between AAB levels and the presence of key COVID-19 symptoms. Hierarchical clustering analysis revealed a robust correlation between certain AABs and symptoms such as fever, muscle ache, anosmia, and dysgeusia, which emerged as significant predictors of disease severity. Specifically, AABs against CHRM5 and CXCR3 were strongly linked to fever, while AABs against CHRM5 and BDKRB1 correlated with muscle ache. Anosmia was predominantly associated with AABs against F2R and AGTR1, while dysgeusia was linked to AABs against BDKRB1 and AGTR1. Furthermore, we observed a rise in AAB levels with the accumulation of these symptoms, with the highest levels detected in patients presenting all four predictors. Multinomial regression analysis identified AABs targeting AGTR1 as a key predictor for one or more of these core symptoms. Additionally, our study indicated that anti-AGTR1 antibodies triggered a concentration-dependent degradation of eGC, which could be mitigated by the AGTR1 antagonist Losartan. This suggests a potential mechanistic connection between eGC degradation, the observed COVID-19 symptoms, and rheumatic diseases. In conclusion, our research underscores a substantial correlation between AABs, particularly those against GPCRs and RAS-related molecules, and the severity of COVID-19 symptoms. These findings open avenues for potential therapeutic interventions in the management of COVID-19.
