## Supplementary table for "Integrative Systems Immunology Analysis Reveals Elevated Anti-AGTR1 Levels with Accumulating COVID-19 Symptoms"

### Sheet: Sheet 1
Group	AGTR1aab	AGTR2aab	ACE2aab	MAS1aab	BDKRB1aab	ADRA1Aaab	ADRB1aab	ADRB2aab	CHRM3aab	CHRM4aab	CHRM5aab	CXCR3aab	F2Raab	C5AR1aab	CHRNA1Raab	STAB1aab	NRP1aab	Muscleache	Anosmia	Dysgeusia	Headache	Diarrhea	Vomiting	Stomachpain	Rash	Fever
Control	14.2135	32.788	41.2835	25.66	3.08155	14.185	48.8974	43.4183	21.6485	25.2	19.8805	44.4746	8.5668	41.7631	27.861	68.7652	26.614	0	0	0	0	1	0	0	0	0
Control	11.3265	21.899	36.399	41.8599	14.5165	15.369	16.102	27.072	5.89725	18.228	30.803	42.348	12.1295	24.111	44.1226	19.3105	41.4196	0	0	0	0	0	0	0	0	0
Control	16.9185	15.318	15.7765	36.6955	7.8921	34.185	52.0437	52.4869	47.8954	42.7149	41.1216	47.5345	12.9935	39.146	24.774	0.99014	24.261	0	0	0	0	0	0	0	0	0
Control	6.94745	6.2075	5.2975	20.411	3.0749	6.08695	3.76425	5.80305	3.0314	8.1178	10.2175	24.8345	5.63435	7.85235	13.9365	0.975995	12.8775	0	0	0	0	0	0	0	0	0
Control	20.001	21.7925	32.418	32.0695	3.3535	17.479	55.0543	45.299	35.598	43.8108	17.5115	32.6575	6.741	44.942	43.0829	77.847	28.452	0	0	0	0	0	0	0	0	0
Control	12.045	8.03585	11.5315	42.4367	8.3018	9.23765	27.333	21.8575	9.21435	10.0925	18.5155	32.051	6.0657	28.4895	21.525	9.15065	25.499	0	0	1	0	0	0	0	0	0
Control	14.6385	37.146	10.979	19.7165	10.987	10.3254	16.655	21.498	5.2259	12.049	27.5775	25.5705	9.51295	31.5765	25.665	1.8961	18.87	0	0	0	0	0	0	0	0	0
Control	12.4655	33.149	25.133	61.7514	23.093	22.0625	29.989	38.693	8.9596	16.83	60.9523	61.5977	22.858	33.587	48.2555	2.81005	44.7675	0	0	0	0	0	0	0	0	0
Control	7.40535	9.8135	10.4795	29.774	3.11805	7.37065	5.737	7.8209	3.69055	9.74355	17.262	33.1235	7.5061	9.8546	21.0305	4.27595	34.801	0	0	0	0	0	0	0	0	0
Control	10.5305	18.3765	5.62525	40.4284	8.4621	14.176	15.4535	18.755	6.22985	20.608	34.277	27.0195	7.7395	20.989	36.718	0.8534	25.6325	0	0	0	0	1	0	0	0	0
Control	8.6658	12.7325	9.08915	22.452	7.08145	8.94145	7.2478	11.7635	4.7776	11.281	9.80065	17.6565	5.0197	14.6625	14.762	0.98916	24.037	0	0	0	0	0	0	0	0	0
Control	8.235	10.747	20.7785	26.121	5.6346	8.3942	5.9243	9.9421	6.31745	11.9435	35.6085	34.716	6.30415	13.713	19.3165	1.44291	18.918	0	0	0	0	0	0	0	0	0
Control	9.18495	15.3585	12.5755	53.3976	6.02395	10.001	7.05735	14.8835	6.81955	12.8815	21.6105	32.321	6.12175	15.919	23.701	0.354835	40.6711	0	0	0	1	0	0	0	0	0
Control	8.11315	10.888	4.73885	25.6525	3.7643	9.59535	4.88465	6.8498	3.41785	7.5214	14.0875	37.7115	8.12405	11.1145	22.226	48.4073	14.977	0	0	0	0	0	0	0	0	0
Control	13.553	7.73425	9.07615	34.7245	9.6899	13.4255	25.2665	22.683	7.03435	17.1805	19.873	33.552	6.70915	28.1065	31.592	2.37385	18.3795	0	0	0	0	0	0	0	0	0
Control	7.5516	10.995	5.96525	38.695	8.5271	7.03155	6.1872	10.2316	4.3801	6.4648	18.9165	23.9085	4.9759	16.4225	14.1875	0.32551	38.833	0	0	0	1	1	0	0	0	0
Control	7.0325	7.7045	3.914	13.1005	1.99085	5.87545	4.1148	4.82795	2.24625	6.1212	10.7442	23.9805	3.6884	11.4325	11.394	2.0569	10.4702	1	0	0	0	0	0	0	0	0
Control	5.9169	5.73505	6.24265	8.8739	1.9821	5.7466	3.37175	5.15145	2.56005	6.07775	10.9963	17.425	4.69745	6.71855	10.5825	1.29595	9.72645	0	0	0	0	0	0	0	0	0
Control	10.933	28.396	10.5614	21.016	11.5265	31.4205	51.0742	39.819	11.1022	19.62	45.604	43.9571	10.282	35.5105	28.7805	0.374325	23.4935	0	0	0	0	0	0	0	0	0
Control	7.3552	6.6436	8.7158	24.5555	4.36135	9.7894	5.3246	8.61125	3.79965	10.343	9.0737	17.034	6.1399	11.472	21.349	1.5054	16.092	0	0	0	0	0	0	0	0	0
Control	9.7268	16.098	7.08545	22.368	15.331	9.7204	13.0255	10.5234	5.74685	10.6367	41.6382	21.061	6.7237	24.4785	30.4795	55.4905	18.255	0	0	0	1	0	0	0	0	0
Control	8.84455	6.62125	47.1855	25.6255	7.3063	10.4695	8.68645	13.0035	4.9564	12.235	17.0175	34.5225	7.31715	16.987	18.6085	1.60575	19.592	0	0	0	0	0	0	0	0	0
Control	7.76915	8.61165	9.4824	14.2245	2.87175	7.05915	7.39615	6.2684	4.32105	9.0939	11.245	28.374	5.0251	12.983	13.8745	3.1181	13.4375	0	0	0	1	0	0	1	0	0
Control	66.761	24.008	12.12	36.731	8.35485	66.6349	80.8028	79.8669	66.9321	64.5556	9.18425	31.1865	12.5725	50.5219	29.578	86.414	32.098	0	0	0	0	0	0	0	0	0
Control	10.9575	11.1455	5.0047	33.0305	7.3829	9.6303	10.0851	13.7355	4.664	10.9175	23.4765	39.0045	6.90505	18.634	23.529	1.40975	22.1045	0	0	0	0	0	0	0	0	0
Control	11.7845	10.004	35.588	26.697	15.5145	11.0482	17.8805	17.016	5.9785	11.6775	43.044	33.112	8.3444	30.524	20.9305	1.31625	21.247	0	0	0	0	0	0	0	0	0
Control	10.406	6.6727	17.9205	46.7024	13.1725	15.3925	22.8675	25.9885	11.439	17.0665	27.462	95.2994	7.42495	27.0885	43.743	1.06969	24.053	0	0	0	0	0	0	0	0	0
Control	13.8325	45.5062	11.755	36.103	14.082	9.9955	34.207	19.5585	5.71335	14.015	24.781	49.939	9.48	38.9262	52.8571	0.8803	23.682	0	0	0	0	0	0	0	0	0
Control	21.9485	20.1795	6.025	24.563	6.07925	25.858	52.279	54.8333	33.11	29.793	20.8495	17.476	5.2512	37.65	26.3655	16.431	29.436	0	0	0	1	0	0	0	0	0
Control	43.6906	33.351	24.5865	30.795	7.0286	48.0333	73.3575	78.0049	66.5476	62.9419	42.1114	45.0915	9.21545	47.3905	28.7775	26.167	22.428	0	0	0	1	0	0	0	0	0
Control	9.46545	35.756	4.95185	15.694	6.3951	8.5524	10.3463	17.272	5.64465	11.4642	29.3615	40.0113	8.5048	20.6125	21.5255	0.577345	15.868	0	0	0	0	0	0	0	0	0
Control	20.275	17.218	7.0061	25.7795	20.36	26.4545	48.0099	49.9787	10.5296	34.1175	22.662	28.5215	5.99285	44.5657	18.331	34.897	24.67	0	0	0	0	0	0	0	0	0
Control	15.894	7.8845	47.1855	41.0752	12.695	39.9744	43.6678	45.9042	12.529	27.966	45.2202	41.5525	9.0444	39.001	27.5585	0.76714	14.9505	0	0	0	1	0	0	0	0	0
Control	8.27715	14.333	10.7685	45.2091	9.71625	15.118	12.4855	15.1385	7.17745	11.6545	47.6589	45.3853	9.12195	18.301	43.3235	1.46215	23.3485	0	0	0	0	0	0	0	0	0
Control	10.1324	22.059	13.7835	76.2294	8.37735	17.3825	36.642	31.6855	12.1745	19.856	45.0099	47.4847	17.732	24.2895	52.5094	56.4148	60.3369	1	0	0	1	1	0	0	0	0
Control	11.2575	14.132	4.0719	20.298	3.1204	11.7305	24.8125	22.0985	8.6219	16.2245	18.6285	32.7025	6.7315	26.4315	36.971	1.2514	19.6395	0	0	0	0	0	0	0	0	0
Control	28.1595	13.29	19.6655	31.7055	4.8044	30.721	59.5053	65.2304	48.6439	33.963	28.2345	41.0373	8.02355	43.0099	30.2775	70.1297	28.7035	0	0	0	0	0	0	0	0	0
Control	17.628	24.0435	47.1855	37.8755	27.5315	17.607	45.535	43.9068	9.27115	22.264	28.492	38.1062	51.4931	35.568	38.177	83.2404	29.146	0	0	0	0	0	0	0	0	0
Control	7.83745	7.10165	11.759	26.741	7.2987	9.8302	8.3558	10.8133	4.55785	10.519	28.492	48.235	8.7594	18.2175	48.4313	1.4188	19.1335	0	0	0	1	0	0	1	0	0
Control	8.59415	9.27285	5.9441	17.6965	1.7841	8.3942	7.745	5.68985	4.3271	11.6659	9.84475	29.053	6.8758	15.835	14.226	2.75615	13.307	0	0	0	1	0	0	0	0	0
Control	15.55	12.5605	37.1755	53.3986	8.85035	23.434	53.5039	42.0599	15.491	29.896	48.2812	39.344	7.8222	42.1254	66.0281	0.7523	28.4765	0	0	0	0	0	0	0	0	0
Control	10.734	39.8148	15.934	33.616	11.0442	10.0137	19.7975	24.775	6.3425	15.301	44.2541	41.7175	17.8	28.4065	20.141	0.755435	28.6475	0	0	0	1	0	0	0	0	0
Control	12.716	7.42045	5.0082	29.457	3.41535	20.92	44.9608	43.2059	38.1798	36.16	11.8895	19.195	4.0534	34.3205	11.864	2.9284	50.3055	0	0	0	0	0	0	0	0	0
Control	10.4054	25.7015	4.04975	12.189	7.6252	10.0395	9.94265	19.1325	4.411	11.536	11.4911	21.177	5.7929	26.3295	18.018	0.880795	15.1225	0	0	0	1	0	0	0	0	0
Control	16.332	42.0108	11.0511	45.9503	32.7305	15.927	51.0758	46.0221	10.0725	15.814	52.9091	66.9808	11.799	38.229	38.778	0.91506	16.505	0	0	0	1	0	0	0	0	0
Control	10.641	16.084	8.77145	30.612	4.78945	13.4275	20.4335	20.2435	7.76675	16.6395	16.3075	39.2859	9.1205	18.056	18.7425	0.859145	29.6825	0	0	0	0	0	0	0	0	0
Control	7.60065	6.19975	27.386	72.0433	5.9723	7.59945	8.02985	9.3733	5.7199	9.44175	11.4025	98.0701	7.07315	16.317	73.7829	26.3705	31.8155	0	0	0	0	0	0	0	0	0
Control	10.859	29.4075	39.332	23.161	13.461	10.0801	15.3915	14.0435	4.9847	10.7195	47.0963	40.8949	26.1775	24.6625	21.814	1.9153	17.454	0	0	0	0	0	0	0	0	0
Control	20.266	11.764	19.314	27.133	8.03505	45.7151	52.8254	58.0412	21.823	42.0547	21.965	22.6115	45.8464	47.2736	27.543	0.74906	19.341	0	0	0	1	1	0	1	0	0
Control	8.9013	16.259	26.7355	14.012	15.017	9.6193	13.7445	29.6085	7.24665	13.558	26.497	23.5885	7.02435	25.2	13.319	95.5733	16.0155	0	0	0	0	0	0	0	0	0
Control	7.6753	10.6046	6.57375	26.241	5.50125	9.6445	5.06465	9.4242	3.9147	11.4205	9.49335	14.8245	7.83465	12.573	33.7315	0.79957	20.7185	0	0	0	0	0	0	0	0	0
Control	12.516	6.3585	19.597	50.311	8.4128	22.785	21.8555	33.6235	10.0937	18.1675	29.249	42.9175	9.7984	23.695	28.459	0.968985	37.623	0	0	0	1	0	0	0	0	0
Control	8.7369	8.91435	7.03495	24.731	9.92255	6.64735	9.5002	10.926	4.5482	8.19785	16.187	27.606	5.9719	16.9075	16.8065	0.441705	26.706	0	0	0	0	0	0	0	0	0
Control	8.9084	7.3986	9.058	30.625	8.82455	13.7485	8.6572	14.889	6.4667	11.9115	39.035	48.9672	9.6642	17.832	39.7533	1.20294	19.16	0	1	0	0	0	0	0	0	0
Control	11.566	5.54665	16.2045	40.1895	6.84425	26.852	40.8085	25.519	13.6995	22.937	18.3065	24.9095	9.35315	34.6105	16.8255	0.39208	20.9215	0	0	0	1	0	0	0	0	0
Control	8.11485	13.1179	8.7221	15.2875	12.3375	8.9522	9.8729	8.80045	5.42775	9.58585	19.6925	27.3265	6.23565	10.5233	13.056	13.346	18.067	0	0	0	0	0	0	0	0	0
Control	9.01545	10.21	12.471	23.3875	7.0905	5.5357	6.7234	9.9539	3.77545	7.25785	16.7755	34.271	5.2318	17.3685	12.265	0.741255	18.329	0	0	0	0	0	0	0	0	0
Control	15.786	25.535	25.5135	29.038	6.58235	23.653	49.1282	45.5866	15.7675	28.0265	28.992	46.5627	10.2599	40.1903	25.972	0.985365	39.722	0	0	0	0	0	0	0	0	0
Control	10.9345	26.1535	9.6154	38.068	9.47135	13.456	14.574	21.929	4.77915	14.663	13.8255	24.4625	29.657	27.227	34.795	26.924	42.6078	0	0	0	0	0	0	1	0	0
Control	23.8035	12.8435	31.6785	79.0834	9.4048	44.2942	57.8572	54.7851	23.845	33.474	38.015	38.2554	8.4726	50.5219	88.6558	33.096	66.5347	0	0	0	0	0	0	0	0	0
Control	9.5593	18.953	4.5159	43.9361	19.6495	11.778	9.3615	14.965	5.3375	12.1995	28.24	26.7175	11.958	19.472	42.3368	0.78709	28.705	0	0	0	0	0	0	0	0	0
Control	11.1475	7.9376	8.38205	26.2325	11.435	12.125	10.9102	16.11	5.7826	14.4575	25.287	23.2505	7.27295	20.063	21.7775	1.08615	19.065	0	0	0	0	0	0	0	0	0
Control	6.60065	10.8284	4.6486	24.091	5.17395	8.64835	5.08165	6.3062	3.1227	9.0402	14.2705	32.3755	9.70635	11.6655	15.248	1.18556	20.59	0	0	0	0	0	0	0	0	0
Control	14.829	24.12	3.72805	29.8615	11.5252	14.5005	35.5205	33.947	6.866	17.5765	24.562	22.996	7.2637	35.881	33.0785	0.56907	40.0183	0	0	0	0	0	0	0	0	0
Control	8.1476	5.2597	19.407	15.6555	4.09665	6.27885	6.6338	9.141	3.65475	7.8138	8.5161	20.7525	3.8377	17.633	12.554	2.48445	9.5041	0	0	0	0	0	0	0	0	0
Control	10.5325	27.879	37.53	34.493	9.26745	10.0092	10.7032	27.4135	5.4832	13.376	42.2353	36.7	8.719	22.1025	17.128	1.07472	32.2375	0	0	0	0	0	0	0	0	0
Control	8.30135	12.1575	5.3106	27.233	3.59705	8.5224	6.35865	9.42725	4.51555	8.3178	17.743	30.7225	8.7596	13.314	15.7115	1.06345	32.2765	0	0	0	0	0	0	0	0	0
Control	62.4539	12.7355	7.3568	16.5995	3.7594	61.8184	87.086	98.0719	70.5288	74.5595	14.7245	33.8585	6.0373	47.3905	17.4875	58.5901	19.2045	0	0	0	0	0	0	0	0	0
Control	9.7291	23.0075	24.177	46.1417	4.66915	10.2227	10.8308	11.5114	4.7475	11.47	15.692	44.2124	7.6829	20.292	31.6495	3.0348	31.3305	0	0	0	0	0	0	0	0	0
Control	11.9505	12.2775	5.61515	14.5965	11.9985	10.499	12.9015	20.8235	6.0157	13.8885	16.553	21.7985	5.1661	31.1485	19.314	0.588275	15.374	1	0	0	1	0	0	0	0	0
Control	14.5985	24.3935	26.638	57.5866	5.9435	15.0025	42.006	38.9134	15.417	28.3	27.193	38.78	8.5982	39.4615	39.5085	77.847	51.8314	0	0	0	0	0	0	0	0	0
Control	11.495	13.8381	9.13325	26.279	14.089	18.814	20.5705	33.632	8.615	22.682	48.0675	39.6497	8.066	26.723	24.5925	0.69447	25.081	0	0	0	0	0	0	0	0	0
Control	14.2521	19.156	42.0896	40.4634	12.3035	41.0081	51.6184	49.9468	33.738	33.669	42.7067	38.687	7.14325	46.0471	41.3309	5.1214	50.032	0	0	0	0	0	0	0	0	0
Control	33.661	51.786	14.441	61.6004	11.4055	47.6739	64.6953	60.0752	53.0564	50.5149	44.1506	55.3898	15.6545	47.3905	44.6974	0.888315	50.4341	1	0	0	1	0	0	0	0	0
Control	8.3582	10.555	6.85645	20.7275	5.4318	11.0319	7.96035	12.8795	5.3151	11.938	25.636	29.8535	5.98575	16.2965	22.299	0.46715	22.0555	0	0	0	0	0	0	0	0	0
Mild	49.3827	16.9925	15.9575	28.0035	9.2226	52.5384	82.3463	61.4485	58.8398	64.2683	15.2445	30.2685	12.988	47.1115	25.525	5.76515	23.216	0	1	1	0	0	0	0	0	0
Mild	15.2045	21.9975	25.5985	51.6497	10.9035	13.7195	26.336	15.56	8.0496	17.6155	16.607	22.4435	12.8635	28.153	38.4335	71.5802	39.6074	0	0	0	1	0	0	0	0	0
Mild	10.7983	8.8815	5.51465	20.552	7.74345	8.9839	11.6285	9.40825	5.76825	18.573	9.9589	16.731	8.74585	17.789	12.9595	71.5802	15.687	0	1	1	0	0	0	0	0	0
Mild	58.1255	15.445	21.835	22.436	9.5957	54.3659	77.8955	80.1355	70.8619	55.6928	14.1245	22.691	10.4725	47.0561	11.5155	62.2291	23.892	0	0	0	1	0	0	0	0	0
Mild	9.3468	18.921	3.15245	18.0185	3.7662	6.66135	9.5847	6.36915	3.9389	9.17665	11.846	32.306	7.02475	16.2535	18.1805	0.725305	17.4665	0	0	0	0	0	0	0	0	0
Mild	11.932	12.845	18.1225	24.666	6.31145	9.10375	10.7247	16.376	5.94775	13.141	18.1055	19.32	12.298	22.2285	15.125	2.07815	21.66	1	0	0	1	0	0	0	0	0
Mild	8.96215	18.419	3.9303	20.628	8.62505	7.7405	5.5244	7.90285	4.9828	8.9748	20.787	23.6455	8.49895	15.0715	20.935	1.02459	15.8865	0	1	0	0	0	0	0	0	0
Mild	9.6543	19.493	15.05	20.054	11.8385	7.8928	8.2531	11.055	6.1587	10.2472	19.6805	12.4786	19.5175	17.712	20.125	58.3577	21.605	0	0	0	0	0	0	0	0	0
Mild	12.8525	21.736	36.339	16.8885	14.168	11.27	18.2175	23.3175	7.403	18.325	27.0845	50.5399	7.05605	26.7745	13.7585	4.1659	18.593	1	0	0	1	0	0	0	0	0
Mild	10.813	17.0875	19.998	28.1235	7.93595	10.462	9.88325	11.9644	6.3394	14.94	34.422	67.2582	9.71015	14.7035	31.6085	1.03958	20.113	0	1	0	0	0	0	0	0	0
Mild	10.843	12.6185	8.818	15.1665	7.97945	9.88785	9.04945	13.556	6.60425	13.832	16.536	16.5605	10.2302	16.884	26.461	62.2291	15.188	1	1	1	1	0	0	0	0	0
Mild	41.7786	21.329	24.568	33.532	19.329	46.3623	64.5669	59.6443	61.0153	50.9497	33.8975	29.856	20.362	47.0561	24.8255	0.3122	37.557	1	1	1	1	0	0	0	0	0
Mild	15.6685	38.2255	16.147	58.5492	11.2175	26.6875	44.6561	44.2729	17.234	33.961	46.1004	44.7164	13.398	34.5605	31.7695	3.52165	35.801	1	0	0	1	0	0	0	0	0
Mild	23.8715	11.9875	4.61405	15.461	6.4484	17.999	51.3392	27.875	11.929	23.6345	13.832	26.3215	9.03915	38.78	15.047	36.436	17.7345	0	1	0	0	0	0	0	0	0
Mild	8.246	7.75445	3.1677	15.465	5.1557	5.48305	4.09785	5.44825	4.0668	9.0957	8.55635	14.7885	7.13835	10.8085	10.7942	1.687	12.708	0	1	1	1	0	0	0	0	0
Mild	11.6415	18.1675	8.3341	34.065	6.0088	8.62425	11.556	14.7335	3.2226	14.106	21.081	64.784	9.70345	19.0145	12.218	1.23855	26.989	0	1	1	0	0	0	0	0	0
Mild	21.713	39.3536	12.5205	44.4179	29.493	16.581	46.8912	33.63	18.9265	24.234	36.2555	44.1492	15.169	40.9945	30.99	16.7725	32.559	0	1	1	1	0	0	0	0	0
Mild	17.483	15.634	8.5253	27.7525	10.222	13.9045	41.552	24.8445	11.9615	25.9605	14.3335	23.129	6.94105	28.8435	27.4195	0.846865	22.507	1	1	1	1	0	0	0	0	0
Mild	14.0105	12.3275	7.5761	19.8605	13.2405	18.0455	45.0208	22.397	40.4947	23.986	15.071	18.364	9.83655	30.184	34.729	0.46294	11.583	0	1	0	0	0	0	0	0	0
Mild	39.152	6.91535	9.5612	17.0125	7.3088	26.174	59.6791	45.5563	39.6687	25.463	12.7385	18.4385	7.4403	47.1115	17.5685	5.7155	15.1895	1	1	1	0	0	0	0	0	0
Mild	9.90995	16.574	9.74245	47.3749	9.47005	9.98055	7.99265	12.2065	5.1853	11.3185	39.753	29.597	11.017	13.7915	20.9705	0.362965	31.1585	1	1	0	1	0	0	0	0	0
Mild	10.843	20.6555	10.783	25.652	11.3655	9.7822	8.9443	15.2885	5.5586	9.3953	29.156	23.9235	11.3092	17.7855	44.5187	0.979795	21.629	1	1	1	0	1	0	0	0	0
Mild	8.73265	7.3432	4.2559	13.767	7.7771	6.8472	4.1556	5.86365	4.3079	10.2093	15.452	20.274	5.89675	12.6785	12.241	0.34623	13.3385	0	1	1	1	1	0	0	0	0
Mild	69.0668	23.8795	41.8943	37.482	6.1915	74.1445	90.5279	98.0719	70.5288	81.1081	28.661	28.529	5.8697	47.3905	47.2688	77.847	36.8985	1	0	0	0	0	0	0	0	0
Mild	10.626	16.8455	4.80445	28.53	12.6835	8.48665	10.5518	10.6895	6.22455	16.4475	22.174	57.7622	12.232	18.5245	39.548	2.5687	18.0995	0	1	1	0	0	0	0	0	0
Mild	11.762	20.621	5.9151	24.155	12.6635	6.33865	8.27725	9.31425	4.61245	11.243	12.8535	72.1375	18.37	18.5395	24.632	6.05065	16.129	0	1	1	0	0	0	0	0	0
Mild	14.7185	10.253	4.8374	30.783	9.0328	10.7555	24.42	24.9345	10.704	24.9795	14.9705	28.1095	11.2475	27.647	18.9385	11.567	21.5375	1	1	1	1	0	0	0	0	0
Mild	12.676	20.164	4.6048	15.3715	14.157	8.8874	10.8456	13.333	4.9552	12.052	25.1405	23.6145	9.4627	28.9175	43.0419	0.69096	13.027	0	0	1	1	0	0	1	0	0
Mild	8.09265	8.12115	4.4895	19.966	7.36	4.9118	6.12925	5.4094	4.86955	12.198	9.3791	20.366	7.42215	11.7035	13.331	2.97795	14.7855	1	1	1	1	0	0	0	0	0
Mild	12.442	16.499	8.2968	13.859	7.8302	12.7305	29.3295	31.1115	7.60275	18.946	20.7975	19.2595	12.536	31.524	18.08	29.479	13.672	0	1	0	1	0	0	0	0	0
Mild	14.3315	9.84535	14.5315	23.9155	8.40955	11.5445	20.2685	22.375	10.783	15.408	8.3201	13.3005	15.655	24.7305	19.238	54.0145	15.165	0	0	0	1	0	0	0	0	0
Mild	8.60035	14.4265	2.62945	16.9245	7.21965	6.2934	7.31785	9.086	4.69805	11.1503	10.9825	17.3765	6.96725	18.88	13.299	1.3646	11.5505	1	1	1	1	1	0	0	0	0
Mild	19.3225	30.959	28.1555	26.6685	12.913	17.604	44.8847	36.242	13.8185	25.471	45.4236	27.004	13.2515	35.257	14.1935	1.4333	18.607	0	0	0	1	0	0	0	1	0
Mild	14.3445	17.5175	5.5367	16.315	16.6005	13.949	24.169	19.572	13.1702	21.123	23.2755	14.7095	8.5948	28.6595	15.6205	1.45075	21.7845	0	1	1	1	0	0	0	0	0
Mild	10.6385	18.316	17.012	34.078	5.82075	9.0019	15.047	16.328	5.11305	9.43275	20.966	26.1295	8.81985	19.4675	15.528	77.847	32.965	0	1	1	1	0	0	0	0	0
Mild	11.601	7.1244	5.2017	17.85	5.8082	7.62815	12.5185	9.85985	7.34705	21.6685	12.836	23.8175	7.4331	16.123	15.6295	38.506	10.759	1	0	0	1	1	0	1	0	0
Mild	15.2895	8.2122	6.50415	20.4605	5.6058	22.125	41.6772	42.5245	8.6632	32.904	25.6085	20.1925	7.1478	32.462	13.474	2.64715	15.261	1	1	1	1	0	0	0	0	0
Mild	18.4645	18.444	4.5759	29.407	15.957	13.2605	37.085	21.4165	8.4032	22.198	19.417	39	12.6595	36.826	17.764	3.17615	25.375	1	0	0	1	0	0	0	0	0
Mild	21.9895	21.705	14.9895	20.0505	7.88085	21.927	50.2291	36.343	22.4935	30.003	25.7865	22.4575	8.63835	41.1948	21.9265	1.91635	23.3865	0	1	1	0	0	0	0	0	0
Mild	44.9405	25.884	13.109	29.022	21.903	46.5725	65.4775	72.6902	56.6116	54.8469	49.2131	49.2911	13.172	47.0561	17.341	51.7056	35.7035	0	1	1	1	0	0	0	0	0
Mild	42.0694	20.492	7.59235	28.949	11.643	23.736	49.5061	66.6041	11.9044	28.379	38.9059	33.849	11.6114	47.0561	24.103	0.422925	30.0285	1	1	1	1	0	0	0	0	0
Mild	11.8245	19.618	10.3606	30.6625	14.1565	10.1455	14.2795	11.8358	7.85485	14.1805	16.568	29.9705	9.057	22.64	37.3185	2.7858	18.645	0	1	1	0	0	0	0	0	0
Mild	15.5905	20.8865	19.365	21.6815	5.1946	19.7515	44.7315	36.944	10.4511	22.882	17.158	23.3095	8.10695	39.4	22.2305	4.84575	21.779	0	1	0	0	0	0	0	0	0
Mild	10.0589	7.7877	5.52865	19.8115	8.0284	6.38955	7.50725	7.81295	4.8046	10.2532	10.924	20.144	6.66285	14.5755	15.6955	0.80234	13.7875	0	1	1	1	0	0	0	0	0
Mild	10.1235	11.971	8.4463	21.6095	13.87	6.95475	14.263	9.37315	5.5357	15.4245	15.8745	21.0735	13.7135	16.073	32.816	1.13589	12.7685	0	1	0	0	0	0	0	0	0
Mild	17.2845	11.399	9.2431	12.5925	7.71235	20.7075	45.5247	37.804	19.016	30.2205	16.7095	17.6035	7.68735	35.5055	31.51	1.33534	14.772	0	1	1	1	0	0	0	0	0
Mild	6.7616	9.94055	7.0086	16.041	3.3373	7.13215	4.2766	5.4787	2.91175	7.5562	11.7415	15.88	7.32305	10.1451	14.4695	1.1101	15.094	1	1	1	0	0	0	0	0	0
Mild	11.6821	13.8905	7.84195	42.5194	11.5395	10.5111	17.537	13.606	7.48285	19.3485	13.169	26.8525	18.9185	21.7955	23.5305	1.64475	27.634	0	1	0	0	1	0	0	0	0
Mild	15.9355	26.3495	13.318	49.7001	20.715	11.897	17.592	12.371	10.3105	20.4455	55.0768	56.2089	12.4365	32.329	14.103	0.21199	39.409	1	1	1	1	0	0	0	0	0
Mild	16.6715	16.3965	4.6903	17.055	12.0995	17.928	44.2105	34.915	14.311	24.969	23.2515	20.15	9.2331	37.404	52.7979	62.2291	18.8325	1	1	1	1	0	0	0	0	0
Mild	15.7305	15.126	8.50635	16.9525	13.6905	16.671	32.4935	29.7635	18.48	23.984	21.873	20.9325	13.1235	31.694	39.8566	0.904535	18.4155	1	1	1	0	0	0	0	0	0
Mild	18.1525	16.184	4.24005	13.784	9.0259	20.1965	44.6929	40.8342	12.473	21.3975	10.5835	18.1245	10.348	41.5837	10.7345	5.6206	16.534	0	1	1	1	0	0	0	0	0
Mild	10.747	14.661	9.69225	12.9745	6.8502	9.16805	11.8805	13.239	5.80915	12.541	18.974	21.3835	9.34375	16.2245	47.3135	0.33072	12.984	1	1	1	0	0	0	0	0	0
Mild	13.4055	43.2037	5.33625	19.8615	10.5762	12.152	15.596	17.771	6.71935	16.1705	38.68	22.796	6.71905	28.0925	27.9135	3.20545	15.8705	1	1	1	1	0	0	0	0	0
Mild	12.344	12.756	44.9252	10.7445	6.30315	11.2895	13.5085	14.2065	5.9232	13.905	18.8605	14.3455	6.2662	22.7755	13.985	0.3203	12.958	0	1	0	0	0	0	0	0	0
Mild	17.524	18.9085	6.9161	17.373	11.301	17.433	50.3665	33.5255	19.602	31.862	16.081	19.5415	9.9123	38.6915	27.8205	0.727995	11.7925	1	0	0	1	0	1	0	0	0
Mild	9.46555	19.647	4.97355	22.867	13.527	5.48775	8.275	10.6876	4.5215	12.158	13.2715	18.923	9.79275	10.5426	16.0245	3.7847	17.971	1	1	1	1	0	0	0	1	0
Mild	9.0313	13.147	9.28555	39.55	13.9045	10.6889	5.1699	9.2502	6.75445	13.8545	25.0775	46.8591	11.746	11.83	18.658	0.579625	28.5785	1	1	1	1	1	0	0	0	0
Mild	9.4487	18.978	6.47355	23.27	11.1405	9.7477	6.35595	11.6445	5.187	9.90425	31.293	80.5681	10.885	12.6545	15.7575	0.44143	16.5375	1	1	1	1	1	0	0	0	0
Mild	24.6265	36.122	12.696	27.248	18.5005	21.17	47.5834	45.8193	25.454	33.837	29.581	132.202	12.122	39.473	27.702	1.03923	20.457	1	1	1	1	0	0	0	0	0
Mild	11.7415	8.48845	4.5132	18.116	6.9358	7.8087	12.3	13.6755	6.0839	11.1405	10.0393	18.299	6.83815	17.74	8.11105	2.5866	14.0275	1	1	1	1	1	0	0	0	0
Mild	12.266	16.121	15.952	17.24	13.723	10.1684	11.6625	15.943	8.0849	12.667	14.229	17.234	8.56305	24.148	29.025	0.319485	19.033	1	0	0	0	0	0	0	0	0
Mild	8.8863	8.628	2.55145	10.3073	7.15515	5.7174	4.76155	5.555	4.59755	8.6867	11.1845	8.38245	6.12625	11.6385	17.3745	0.452635	9.89085	1	1	0	1	0	0	0	0	0
Mild	10.1905	24.6295	6.68535	31.877	18.804	8.3748	10.8615	15.7495	5.8361	10.76	19.135	13.0335	7.24315	17.446	28.79	0.94117	22.9505	1	1	1	1	0	0	0	0	0
Mild	10.5805	17.659	41.9072	14.0855	12.957	6.7595	7.7221	12.5265	4.5019	11.1005	28.1995	16.081	7.41975	17.901	13.4705	0.46735	21.0105	1	1	1	1	0	0	0	0	0
Mild	9.8551	15.5195	10.3493	27.951	15.693	10.868	8.9782	10.7635	8.3518	14.43	26.318	30.935	9.44855	14.511	21.697	0.32163	19.384	1	0	0	1	0	0	0	0	0
Mild	11.2855	9.44155	46.5452	22.8805	15.743	7.0892	10.346	15.0455	5.91445	13.6935	12.037	36.228	7.5577	17.866	17.494	1.18525	18.0115	0	1	1	0	1	0	0	0	0
Mild	6.69	8.94815	9.59375	39.327	8.3678	5.9858	7.8867	9.67345	4.59705	10.3184	15.082	21.3315	6.715	13.394	28.237	1.53319	19.452	0	1	1	1	1	0	1	0	0
Mild	11.6575	26.2795	8.41305	32.416	5.81425	14.042	13.7585	13.7115	7.37745	20.147	24.8815	19.094	8.135	18.8435	20.3855	32.5235	26.339	1	1	1	1	0	0	0	0	0
Mild	8.9065	14.972	9.61925	21.37	12.018	8.95625	5.20125	9.69395	4.9944	10.6375	16.266	14.999	10.5668	11.5935	23.154	0.245335	17.117	0	0	0	0	0	0	0	0	0
Mild	9.45715	13.288	3.86475	19.9235	7.52205	7.68905	6.07985	8.699	4.5156	11.806	12.2995	20.7145	12.4865	12.039	17.4735	1.72015	16.118	1	0	0	1	0	0	1	0	0
Mild	12.235	9.08255	3.8606	21.853	4.91235	5.82745	8.7545	12.3365	5.5513	9.58465	7.93205	10.9325	3.6177	20.4015	9.2276	27.677	15.4115	0	1	1	1	1	0	0	0	0
Mild	21.669	31.892	17.762	41.3512	16.902	11.7019	44.0397	23.339	7.573	24.9095	27.129	59.4359	12.088	36.709	39.563	1.31375	36.675	1	0	0	0	0	0	1	0	0
Mild	10.551	28.639	11.629	33.143	15.8215	8.19635	8.23425	9.1195	6.12355	13.6545	35.7	27.8865	10.2979	22.934	25.7015	0.430245	24.1325	1	1	0	0	0	0	1	0	0
Moderate	64.0696	26.1065	9.2769	50.3666	11.986	48.3974	76.3452	76.9826	67.2516	48.329	49.5491	56.1605	12.422	47.2785	51.6043	56.6654	52.6051	1	1	0	1	1	0	0	0	1
Moderate	13.523	14.6755	6.91835	23.8305	12.8725	8.4943	7.98915	8.2285	5.3275	7.502	14.7495	27.358	5.18815	19.204	10.244	0.25516	19.2215	1	1	1	1	1	1	1	0	1
Moderate	15.103	42.0115	6.5751	42.004	16.778	15.3195	22.084	17.6405	7.32455	9.6606	47.0532	73.4932	12.1945	14.2385	58.9483	0.50518	19.718	1	1	1	0	1	0	0	0	1
Moderate	8.7371	9.74855	5.14205	28.7065	9.4449	7.19355	4.3417	6.4081	4.038	5.3733	10.9835	16.3005	5.2409	10.173	7.712	0.480705	15.109	0	0	0	1	1	0	0	0	1
Moderate	21.314	27.2245	12.6105	25.401	8.8081	16.9565	43.2548	32.429	16.488	23.8425	47.163	42.057	15.467	30.137	34.214	4.9818	19.1185	1	1	1	1	1	0	0	0	1
Moderate	16.0005	29.268	8.45405	31.6115	8.95615	9.77005	16.278	20.256	6.85035	10.0115	47.6671	44.3189	13.785	29.702	17.6515	0.695065	24.298	1	1	1	0	1	0	0	0	1
Moderate	22.078	28.9915	11.827	44.2475	31.822	10.2154	24.3875	13.7405	7.2829	10.0757	44.1083	56.9085	14.744	23.5175	25.0915	2.04535	21.1595	1	1	1	1	0	0	0	0	1
Moderate	12.656	21.731	4.5175	32.417	12.4545	10.1669	8.6416	15.427	5.51235	8.3095	41.1229	48.5447	12.9065	16.765	17.9455	1.47382	33.879	1	1	1	1	0	0	0	1	1
Moderate	12.2675	19.0205	47.8819	23.8405	12.361	7.30055	9.18315	8.02765	4.7828	6.173	13.4386	28.2275	4.56105	19.6865	7.2832	1.97915	13.7705	1	1	1	1	1	0	1	0	1
Moderate	17.4075	28.1745	9.80785	65.2854	29.6975	17.0405	24.616	21.9855	9.84125	11.306	48.1229	67.388	10.8545	25.203	45.1054	11.482	35.961	1	0	0	1	1	0	0	0	1
Moderate	12.1075	19.693	8.1488	48.5788	20.3315	15.338	15.7825	18.8915	10.1258	12.2495	27.724	48.6414	9.8495	19.885	14.2525	2.8958	23.0855	1	0	1	1	0	0	1	0	1
Moderate	15.856	27.334	11.2888	46.8224	39.647	13.4485	23.397	17.388	8.2652	11.821	52.6551	58.3512	9.4905	17.3635	20.055	0.055187	21.4765	0	1	1	1	1	0	0	0	1
Moderate	12.7725	37.284	22.6785	66.1954	13.617	19.1095	11.499	16.0235	14.341	19.0715	66.6728	64.2999	21.259	17.66	34.049	0.68566	14.5445	1	1	1	1	1	0	1	0	1
Moderate	17.1445	31.0885	8.0948	76.517	16.039	14.317	20.8535	23.3345	9.26645	13.197	44.4881	53.489	12.0105	23.6035	30.0295	1.7872	44.0937	1	1	1	1	1	0	1	0	1
Moderate	24.276	17.997	15.556	53.7086	12.989	15.116	42.8137	25.1575	10.6625	11.607	24.218	46.0421	8.52085	34.9665	23.039	80.1335	43.5238	1	0	1	1	1	1	1	0	1
Moderate	15.7775	19.1465	4.9121	20.949	15.127	11.613	18.085	16.3275	9.84705	9.78075	8.6921	28.93	5.4433	28.5715	8.52435	0.96733	11.0625	0	1	0	0	0	0	0	0	1
Moderate	23.423	48.1568	38.307	56.0645	24.4425	25.9455	47.4712	49.2009	46.4581	29.035	68.1064	75.3875	25.709	38.448	49.667	0.48883	35.5655	1	1	1	0	0	0	0	0	1
Moderate	14.2875	29.955	13.4715	50.7372	14.3285	14.5965	13.806	17.121	10.0535	16.425	67.452	51.3918	14.947	21.789	24.6935	0.8245	20.3255	1	1	1	1	0	0	0	0	1
Moderate	29.275	34.91	10.4649	52.8563	14.624	22.0935	42.5566	35.223	12.7425	15.871	43.9853	73.2345	11.924	29.2525	46.1431	1.77425	41.6253	0	1	1	1	1	1	1	0	1
Moderate	42.0782	44.178	29.777	25.385	47.7178	11.6115	41.8042	32.935	9.16235	12.2415	43.8165	27.703	7.90985	36.36	12.1645	0.56877	19.172	1	1	0	0	0	0	1	0	1
Moderate	20.508	33.513	32.7955	57.0878	34.2685	26.042	42.1958	20.077	17.5195	13.971	51.8349	63.3733	13.2305	30.027	27.858	1.2328	18.437	1	1	1	1	1	0	0	0	1
Moderate	12.1765	21.1255	6.8119	32.5155	9.0978	11.149	8.56145	15.4445	7.0711	12.206	29.581	42.7117	10.979	16.9755	20.163	2.2841	19.768	1	1	1	1	0	0	0	0	1
Moderate	11.5355	17.54	9.13465	28.5805	14.625	9.2713	7.63165	13.0015	5.3569	8.0659	33.8875	42.0231	9.482	13.421	13.2975	0.15076	21.8725	1	1	1	1	1	0	0	0	1
Moderate	28.384	12.475	8.2833	30.92	16.955	24.538	48.1607	35.114	19.6	16.6355	13.5645	26.217	5.14905	33.3885	7.786	0.61676	17.0475	1	0	0	0	1	0	0	0	1
Moderate	11.0255	20.7995	5.8793	29.7735	6.7468	9.0253	7.20675	10.2005	5.6338	10.455	35.483	20.2825	8.1819	16.534	11.69	1.64345	18.594	1	0	1	1	1	0	1	0	1
Moderate	10.9675	27.9595	4.73285	43.1803	13.3135	9.85995	13.0705	14.4785	10.1418	13.325	57.9098	35.616	9.6082	18.5555	14.8855	1.50115	20.7835	1	0	0	0	0	1	0	0	1
Moderate	15.3205	24.5075	5.0189	25.8955	12.9845	12.014	13.93	18.6105	7.9134	11.0955	29.574	45.0031	8.95495	19.253	13.435	0.15478	18.034	1	1	1	1	1	0	0	0	1
Moderate	18.599	27.912	26.7685	53.4351	44.3453	28.2675	44.0394	25.9215	19.4565	16.7945	56.0917	68.1535	15.9245	22.375	23.196	0.40032	22.113	1	0	0	1	0	0	0	0	1
Moderate	14.1945	16.8425	10.6695	32.9005	17.4375	10.577	17.0925	13.592	7.15165	8.90505	22.28	57.3649	8.49715	22.417	16.966	0.450005	17.772	1	0	1	1	0	0	0	0	1
Moderate	21.8655	25.2525	5.99425	44.9541	14.0335	17.63	50.0906	28.998	11.6785	12.2062	23.596	43.3922	5.7198	32.4095	13.825	1.1693	35.768	0	0	1	0	0	0	0	0	1
Moderate	14.997	17.7945	12.053	35.954	21.3415	13.6225	17.508	13.337	8.35145	11.935	25.3465	44.7298	8.90045	20.325	11.273	0.9417	16.3035	1	1	1	0	0	1	1	0	1
Moderate	16.2945	16.9135	5.12625	20.217	11.331	9.90185	11.77	18.164	6.11995	8.5808	26.41	29.798	8.88425	21.872	17.906	0.38157	13.89	1	0	0	1	1	0	0	0	1
Moderate	15.997	20.925	8.6058	50.578	14.9335	13.087	15.8245	31.1885	38.7509	20.658	68.0208	53.6072	15.4725	23.473	35.3765	1.17789	11.584	1	0	0	0	0	1	0	0	1
Moderate	14.77	8.4186	7.97405	28.6915	7.1942	10.615	8.364	13.0055	6.6244	9.1524	14.5165	21.2975	6.2382	18.916	17.4245	0.48521	16.3485	1	0	0	1	1	0	0	1	1
Moderate	27.549	46.978	15.2005	69.7844	31.225	22.8095	54.1592	37.645	17.816	20.8935	62.1174	73.6635	16.8615	38.064	49.3678	25.1365	37.454	1	1	1	1	1	1	0	0	1
Moderate	17.6735	16.457	47.8819	51.3633	19.4955	21.544	25.203	21.3615	9.91775	12.5575	49.2275	72.0736	12.8945	20.303	25.908	0.54293	27.095	1	1	1	0	0	0	0	0	1
Moderate	55.0494	20.1245	44.8245	47.8026	9.65755	46.873	67.2096	69.568	60.9136	45.3099	56.7838	54.9694	14.1805	47.2785	28.7685	52.2226	19.6155	1	1	1	0	0	0	0	0	1
Moderate	27.652	63.0573	37.875	38.0245	21.419	18.6035	44.6384	47.2263	27.1875	19.0005	54.6913	46.0971	12.615	43.0319	25.279	0.693925	19.3385	1	1	1	1	1	0	1	0	1
Moderate	11.9115	19.512	6.5243	31.284	17.3275	8.75225	9.16925	10.6555	5.041	7.21015	32.561	42.1535	8.45015	13.3355	14.2535	0.53688	17.583	1	1	1	1	1	0	1	0	1
Moderate	13.6205	17.6735	17.746	37.908	26.7325	9.91785	11.279	12.3005	7.0759	9.96365	45.4202	38.2835	9.09615	21.444	9.45735	1.63975	17.6685	1	1	1	1	1	0	0	0	1
Moderate	22.4405	30.676	47.8819	39.1956	25.3595	21.781	43.6056	22.1235	17.24	14.8835	24.1645	57.6467	6.4304	36.1385	26.275	50.6702	24.6055	1	1	1	1	0	0	0	0	1
Moderate	37.2835	11.3023	5.9792	24.7605	6.021	18.2295	47.5795	44.9241	44.433	22.905	37.9	28.0905	6.19425	42.9957	10.978	0.523345	14.063	0	0	0	1	1	0	1	0	1
Moderate	74.5127	25.9235	19.556	57.4531	21.5045	55.497	72.0643	80.6723	67.1055	57.4776	20.809	52.7992	22.2875	47.3157	42.6322	2.93025	43.5613	1	0	0	1	1	1	1	0	1
Moderate	17.2035	17.0415	9.989	55.517	43.2412	12.661	33.211	17.95	8.43365	10.8045	24.747	110.269	10.477	30.014	22.7905	5.0913	39.752	0	0	1	1	1	0	0	0	1
Moderate	14.7845	28.819	17.354	38.2665	25.5605	13.3455	14.809	21.9415	9.02375	9.8231	49.1174	71.6551	13.936	20.466	23.097	1.29062	22.903	0	0	0	0	0	0	0	0	1
Moderate	17.767	10.4592	10.862	34.9785	4.1813	13.9745	31.6055	20.5625	16.337	16.621	20.576	42.1183	6.15935	30.6245	24.7025	48.4119	30.57	1	1	1	1	0	0	0	1	1
Moderate	25.2795	12.4397	12.499	30.537	6.8264	25.433	45.0679	38.707	16.1245	20.2375	27.575	38.0035	8.86575	38.84	23.271	0.3026	23.8765	1	1	0	0	0	0	0	0	1
Moderate	17.8225	54.9347	8.20445	60.6405	26.9505	15.455	34.8765	38.383	12.856	20.3645	73.5168	61.7508	17.649	33.625	35.128	0.55064	50.9634	1	0	0	1	0	0	0	0	1
Moderate	18.553	32.428	44.5856	35.186	28.471	16.2565	23.654	21.4435	10.8146	11.3022	47.5339	46.04	10.6845	26.357	16.2845	11.6898	23.6625	1	1	1	1	0	1	0	0	1
Moderate	9.7897	7.5265	6.8586	19.0445	12.959	8.16995	4.54	5.7193	5.23925	6.3056	16.8735	39.447	9.5381	11.89	11.299	1.06237	12.5505	0	0	0	1	0	0	1	0	1
Moderate	15.022	17.328	7.4415	20.67	8.7226	10.3591	15.0155	16.3625	11.0435	15.468	53.2555	54.6906	8.8937	24.763	43.0832	28.456	12.3005	1	0	0	0	1	0	0	0	1
Moderate	30.015	13.4635	6.04855	32.4475	9.44225	30.2535	52.84	45.0964	28.118	21.7015	41.5706	49.9811	9.6156	35.9955	14.3115	80.1335	23.4475	1	0	0	1	0	0	1	0	1
Moderate	20.97	49.9732	27.7405	82.5848	43.5215	20.336	41.9138	33.8025	13.118	13.8865	63.3119	126.225	20.976	26.6155	108.684	0.969565	48.4512	1	1	1	1	1	0	0	0	1
Moderate	46.1611	58.9568	44.8245	46.6284	44.0106	16.6775	50.6247	57.3924	27.683	26.412	87.563	74.0063	15.316	47.2785	41.9354	0.682215	33.2905	0	0	1	0	0	0	0	0	1
Moderate	16.8315	18.64	4.17845	24.5855	9.46025	10.2918	18.154	19.9695	7.3097	10.405	26.0075	47.6698	10.5456	20.7965	18.775	0.42574	16.144	0	0	0	1	0	0	0	1	1
Moderate	23.6195	28.251	6.05515	29.881	6.70655	19.6635	41.9342	34.864	28.1705	23.4185	43.8381	43.0876	7.98555	35.8105	17.9605	1.00531	19.4995	1	0	0	0	0	0	0	0	1
Moderate	9.9505	10.9945	6.12215	63.3212	5.65105	9.7266	6.26665	9.59185	6.0714	9.68425	34.3295	57.6114	7.57805	12.775	97.5788	0.44164	33.974	1	1	1	0	0	0	0	0	1
Moderate	16.094	29.376	19.848	37.577	9.90575	13.397	21.6345	19.7265	11.377	17.8445	53.7457	43.8881	10.4447	24.4285	18.899	0.58107	19.206	1	0	0	1	1	1	1	0	1
Moderate	18.9855	32.888	33.147	27.399	12.9785	12.64	33.602	34.323	10.5749	14.8085	60.3006	51.5755	14.279	34.359	28.8825	5.06245	39.752	0	0	0	0	0	0	0	0	1
Moderate	74.5127	49.91	15.0065	46.0719	22.5055	55.497	87.6844	85.1347	69.1873	64.6419	50.9083	62.8223	13.4355	47.3157	70.5865	80.1335	42.8368	1	0	0	1	0	0	0	0	1
Moderate	20.7255	44.111	25.1585	53.7525	44.4578	13.1385	34.1025	27.3805	8.5024	10.3053	51.7046	57.3291	16.814	27.8145	43.4135	0.380455	40.4809	0	0	0	0	1	0	0	0	1
Moderate	14.1225	30.054	14.309	65.2185	33.3025	14.8395	17.622	28.865	19.35	19.099	85.7595	95.5333	22.658	23.42	56.7189	0.450375	18.4255	1	0	0	0	0	0	0	0	1
Moderate	10.7105	14.602	9.7695	45.8248	6.5669	9.101	6.9057	8.6999	7.13205	8.78505	53.1353	39.048	6.1093	16.944	21.7205	0.40473	18.1415	0	0	0	0	1	1	0	0	1
Severe	15.6985	21.6775	2.53835	29.498	9.74875	12.341	22.527	20.9245	11.392	11.4509	20.834	28.851	11.131	37.6035	13.51	0.47776	21.518	1	1	0	1	1	0	0	0	1
Severe	13.39	3.76615	27.0135	8.13035	10.3865	12.463	12.8845	6.87455	17.214	15.397	39.263	11.381	20.0355	26.0345	3.63705	24.316		1	1	1	1	0	0	0	0	1
Severe	31.399	13.5905	67.5463	27.461	29.5455	58.4448	48.7865	13.1725	28.2405	48.421	90.5851	31.9515	24.7675	63.1284	1.45685	100.167		0	0	0	0	0	0	0	0	1
Severe	9.41825	10.979	5.2668	26.937	7.99035	9.839	15.5365	11.268	9.39265	8.6909	26.9665	28.1845	7.53765	18.758	10.9516	0.422105	12.134	1	0	0	1	0	0	1	0	0
Severe	24.664	11.6979	27.166	16.5275	8.01935	12.6575	11.2902	6.5787	11.3065	23.9965	44.641	12.566	19.0475	41.2343	2.05925	53.2746		1	0	0	1	0	0	0	0	1
Severe	12.5635	21.897	7.2752	42.7432	18.521	9.0182	20.374	16.37	9.1975	12.832	57.2162	29.1345	13.4565	22.1035	20.5965	0.288645	26.637	1	0	0	1	1	1	1	0	1
Severe	23.814	9.59245	45.7094	14.071	17.0335	46.0683	25.919	12.2305	25.74	30.728	69.8741	15.8885	40.8375	76.8058	2.45495	59.1193		1	0	0	1	1	0	0	0	1
Severe	28.634	8.66025	44.0443	14.8395	11.163	12.9185	13.8315	10.3486	13.3545	54.585	44.8701	41.3977	19.6625	14.514	5.2761	50.3349		1	1	1	1	0	0	0	0	1
Severe	22.187	19.4155	28.557	10.8735	11.4945	10.0972	11.555	5.4314	12.1435	20.353	40.9627	11.4235	15.356	24.2485	1.325	57.1518		1	1	0	1	0	0	0	0	1
Severe	21.5165	4.9216	31.3595	12.9535	19.3235	45.5552	26.122	13.122	28.1785	18.846	33.901	12.246	34.408	22.451	19.292	50.73		1	1	1	1	1	1	0	0	1
Severe	10.833	19.005	4.6939	46.4653	18.84	9.7955	15.535	13.462	11.0912	12.2565	51.7734	43.8353	10.759	19.931	17.138	1.39085	22.94	1	0	0	0	0	1	0	0	1
Severe	30.591	7.1368	43.4945	11.238	15.323	41.8575	29.939	35.015	17.952	25.162	31.7875	6.82955	37.543	14.6115	0.34963	23.863		0	0	0	0	0	0	0	0	0
Severe	12.7425	10.3996	46.9333	13.2356	18.407	18.215	19.714	9.56485	21.8635	46.8388	58.5408	15.985	19.639	55.8122	0.70071	68.0255		1	0	0	1	1	0	0	0	1
Severe	27.9245	9.57935	30.903	13.051	11.1982	21.878	18.059	7.5804	16.5065	29.123	50.4219	16.6725	20.7415	48.8748	1.44076	62.2248		1	1	1	1	0	1	0	0	1
Severe	56.9214	33.514	96.7602	55.369	53.0534	53.5298	45.3504	52.3908	54.5213	79.8761	128.769	54.7316	24.3695	85.947	1.49695	124.167		1	0	1	1	0	0	0	0	1
Severe	18.9875	30.1805	11.4145	44.4149	14.5315	13.807	31.808	32.7575	12.3625	15.836	49.9006	49.0158	11.4485	37.1335	23.117	1.08695	26.787	1	0	0	1	1	1	0	0	1
Severe	15.1545	26.278	9.3145	55.2487	21.9675	20.7945	23.883	39.6551	25.241	13.423	60.3237	60.0591	12.8765	24.6125	32.7005	0.77233	14.685	1	0	0	0	0	1	0	0	1
Severe	12.116	13.5085	23.927	7.6345	14.561	15.341	17.1475	8.4205	15.8215	22.885	64.1049	9.7647	21.358	31.517	7.46325	44.9479		1	1	1	0	1	0	0	0	1
Severe	52.0061	14.642	44.8245	49.6415	7.6668	44.6294	64.9425	64.0016	64.3029	21.408	51.1861	35.888	13.5365	47.2785	21.895	52.3587	18.1775	1	1	1	0	0	0	0	0	1
Severe	11.0645	3.9822	20.338	9.4484	12.357	26.0715	29.4705	14.3925	15.939	29.459	23.236	7.5189	29.4045	10.7195	1.54415	22.002		1	1	1	1	0	0	0	0	0
Severe	23.427	21.384	73.9801	41.5517	23.194	36.254	27.4175	26.11	36.382	68.3495	98.7156	31.605	20.9185	73.862	1.02174	114.642		0	0	0	1	1	0	0	0	1
Severe	16.988	32.6405	15.1335	44.5438	14.013	10.742	40.1932	30.889	9.956	12.4095	48.3676	76.1246	11.5145	33.568	27.801	3.57255	30.3235	1	0	1	1	1	0	1	0	1
Severe	34.0075	6.2131	33.58	11.915	9.0539	21.7745	9.85245	6.86125	20.003	30.964	43.4266	12.0295	29.991	23.432	1.2207	47.2375		0	0	1	0	0	0	0	0	1
Severe	11.6055	13.8555	15.348	49.6616	12.9525	11.587	12.8095	14.17	13.273	15.309	61.3711	56.3485	15.723	16.1385	34.114	0.36514	17.176	1	1	1	1	0	0	0	0	1
Severe	13.558	19.55	10.6054	43.2185	11.0855	12.6575	22.495	20.2235	11.9198	10.577	48.6058	58.9947	8.34495	26.7735	43.1185	32.557	15.7805	1	0	0	0	1	0	0	0	1
Severe	43.6699	6.33435	35.67	31.772	14.725	37.294	25.4065	9.75755	25.444	48.251	72.4872	22.303	27.911	46.7014	2.25845	67.905		1	1	1	1	0	0	0	0	0
Severe	28.905	11.1476	22.431	18.7675	12.0445	14.392	19.282	7.71335	18.181	52.2907	69.2261	26.608	20.302	45.008	2.15555	74.6257		0	1	1	1	1	0	0	0	1
Severe	12.8175	37.794	12.091	66.139	41.9837	15.468	28.9945	32.1325	38.2	21.3155	78.7561	94.5238	23.1675	24.973	58.9442	4.48415	20.598	1	0	0	0	0	0	0	0	1
Severe	51.3813	47.5417	39.672	58.0222	18.496	48.6066	64.2904	67.7215	64.3004	31.934	63.8775	63.9873	14.8795	47.2785	48.4153	0.47816	30.758	1	1	1	0	0	0	0	0	1
Severe	20.9235	23.734	21.524	76.2457	18.127	28.4025	43.6466	40.7563	52.1339	32.727	77.1306	73.7318	37.628	34.9655	46.429	0.529155	25.507	1	0	0	1	1	0	0	0	1
Severe	11.5655	14.3375	8.5681	43.3817	9.3152	9.96335	9.92865	12.7445	8.18455	11.1915	55.5468	42.9546	8.3652	17.928	25.3025	0.362935	19.371	0	0	0	0	1	1	0	0	1
Severe	44.7819	9.4402	34.9345	16.9115	12.8825	20.4	19.685	6.40535	17.9605	20.606	63.0513	23.028	21.3405	62.8876	1.6431	64.0464		1	0	0	1	0	0	1	0	1
